# Leveraging hierarchical structures for genetic block interaction studies using the hierarchical transformer

**DOI:** 10.1101/2024.11.18.24317486

**Authors:** Shiying Li, Shivam Arora, Redha Attaoua, Pavel Hamet, Johanne Tremblay, Alexander Bihlo, Bang Liu, Guy Rutter

**Affiliations:** Centre de Recherche du CHUM, and Faculty of Medicine, University of Montreal, QC, Canada; Department of Mathematics and Statistics, Memorial University of Newfoundland, NL, Canada; Département d’informatique et de recherche opérationnelle, Université de Montréal, QC, Canada; Section of Cell Biology and Functional Genomics, Department of Metabolism, Diabetes and Reproduction, Imperial College of London, du Cane Road, London W120NN, United Kingdom; Lee Kong Chian School of Medicine, Nan Yang Technological University, Singapore

## Abstract

Initially introduced in 1909 by William Bateson, classic epistasis (genetic variant interaction) refers to the phenomenon that one variant prevents another variant from a different locus from manifesting its effects. The potential effects of genetic variant interactions on complex diseases have been recognized for the past decades. Moreover, It has been studied and demonstrated that leveraging the combined SNP effects within the genetic block can significantly increase calculation power, reducing background noise, ultimately leading to novel epistasis discovery that the single SNP statistical epistasis study might overlook. However, it is still an open question how we can best combine gene structure representation modelling and interaction learning into an end-to-end model for gene interaction searching. Here, in the current study, we developed a neural genetic block interaction searching model that can effectively process large SNP chip inputs and output the potential genetic block interaction heatmap. Our model augments a previously published hierarchical transformer architecture (Liu and Lapata, 2019) with the ability to model genetic blocks. The cross-block relationship mapping was achieved via a hierarchical attention mechanism which allows the sharing of information regarding specific phenotypes, as opposed to simple unsupervised dimensionality reduction methods e.g. PCA. Results on both simulation and UK Biobank studies show our model brings substantial improvements compared to traditional exhaustive searching and neural network methods.
