## Supplemental data for "Leveraging hierarchical structures for genetic block interaction studies using the hierarchical transformer"

### Sheet: Candidate genes
Candidate genes of elevated glycated haemoglobin have been extracted from Disgenet database (https://disgenet.com/).
Fourteen genes were extracted and their coordinates (chromosome, gene start position, and gene end position) obtained using Biomart Project martview tool (https://grch37.ensembl.org/biomart/martview)
					Gene	Gene_Full_Name	Chromosome	Gene start (bp) -10 kbps (GRCh37)	Gene end (bp) + 10 kbps (GRCh37)
					KLF11	Kruppel like factor 11	2	10172976	10204963
					NEUROD1	neuronal differentiation 1	2	182527815	182555603
					APPL1	adaptor protein, phosphotyrosine interacting with PH domain and leucine zipper 1	3	57251765	57317496
					GCK	glucokinase	7	44173872	44247769
					PAX4	paired box 4	7	127240346	127265982
					BLK	BLK proto-oncogene, Src family tyrosine kinase	8	11341510	11432113
					NSMCE2	NSE2 (MMS21) homolog, SMC5-SMC6 complex SUMO ligase	8	126093921	126389362
					CEL	carboxyl ester lipase	9	135927365	135957248
					INS	insulin	11	2171009	2192571
					KCNJ11	potassium inwardly rectifying channel subfamily J member 11	11	17397406	17420878
					ABCC8	ATP binding cassette subfamily C member 8	11	17404432	17508449
					HNF1A	HNF1 homeobox A	12	121406346	121450315
					PDX1	pancreatic and duodenal homeobox 1	13	28484157	28510368
					HNF4A	hepatocyte nuclear factor 4 alpha	20	42974340	43071485
					Table 2. Candidate genes of elevated glycated haemoglobin extracted using Disgenet database (https://disgenet.com/) and their coordinates.

### Sheet: Haplotype blocks
H1	* rs72784502 rs13409081 rs72786603 rs74944832 rs113829763 rs78389260 rs60833098 rs61341629 rs6727702 rs13416461
H2	* rs72786604 rs4396680 rs3885668 rs10177872 rs10182936 rs4669519 rs76927317 rs13400128 rs76958402 rs79314491 rs75817661 rs4513262 rs74839537 rs4669520 rs76054238 rs115226520 rs62127532 rs62127533 rs116412095 rs6717092 rs35927125 rs55848997 rs11687357 rs6432052 rs6432053 rs114498686 rs6721191 rs4614909 rs6432054 rs72786608 rs113742633 rs181878023 rs113710918 rs4669521 rs72786610 rs2487 rs72786612 …
H3	* rs77876651 rs13019917 rs13019589 rs13020548 rs72889322 rs4018756 rs2696344 rs2696352 rs17198745 rs17270924 rs3863939 rs2696348 rs13032132 rs3755022 rs17270931 rs12052558 rs12053195 rs1801262 rs16867467 rs2583016 rs7420169 rs3916026 rs6756950
H4	* rs34658056 rs35094138 rs16867470 rs16867471 rs67096204 rs4666572
H5	* rs62251988 rs13093175 rs11130576 rs62251989 rs6794393 rs6794708 rs9859663 rs6445864 rs3806622 rs4640525 rs6789847 rs112911334 rs6784630 rs13077004 rs11707561 rs9835384 rs6762354 rs1553987 rs7615217 rs4681727 rs1553992 rs9811405 rs13097800 rs3942261 rs9835315 rs4681966 rs9832408 rs925566 rs62251992 rs10510791 rs1533272 rs62251993 rs56912678 rs4356791 rs4306828 rs57763275 rs59932697 rs2102628 rs5…
H6	* rs11979448 rs11975874 rs62460070 rs17135975 rs2908279 rs4397301 rs9791709 rs765108 rs17136076 rs17769733 rs882021 rs1008384 rs882020 rs882019
H7	* rs741033 rs75267165 rs55908146 rs2215644 rs2971681 rs2908277 rs13306388 rs2908274 rs887688 rs76323047
H8	* rs2010825 rs2268577 rs2268576 rs2268575 rs2268574 rs35723429 rs2268573 rs2971679 rs3808323 rs3808322
H9	* rs2971677 rs2908298 rs2908297 rs2908296 rs2971676 rs4724290 rs2070971 rs1799831 rs17832252 rs76354293 rs2041547 rs62460075 rs758989 rs2971674 rs2080033 rs2908294 rs7793213 rs12540369 rs12535229 rs2971672 rs62460076 rs62460077 rs28684786 rs12673242 rs73112269 rs2908293 rs2908292 rs2971671 rs16881016 rs112745774 rs60275913 rs2908291 rs59419319 rs113767488 rs12702068 rs3779606 rs62460080 rs1717256…
H10	* rs1076439 rs2284769
H11	* rs758985 rs1990458 rs79582698 rs200963800 rs741038 rs59727929 rs730497 rs2908289 rs3808319 rs34859037 rs34807880 rs2268570 rs2971670 rs13239289 rs41314139 rs35276355 rs2268569 rs34976798 rs118180640 rs35079658 rs13306391 rs1799884 rs12702070 rs35670475 rs1476891 rs3757840 rs3757839 rs3757838 rs2908287 rs77888691 rs62459076 rs2971669 rs6975024 rs62459077 rs7789273 rs58053084 rs73315968 rs7436090…
H12	* rs2106186 rs2106187 rs3824006 rs806220 rs806221 rs1090681 rs1090682 rs1090683 rs10229583 rs12536698 rs712697 rs4731372 rs806196 rs712698 rs327521 rs806195 rs712699 rs712700 rs712701 rs327518 rs806193 rs806192 rs77039439 rs594141 rs698406 rs327516 rs327512 rs327511 rs712703 rs327510 rs712704 rs34599926 rs10270127 rs182750 rs327508 rs7801118 rs712705
H13	* rs2736336 rs2736337 rs2736338 rs2254660 rs978802 rs978803 rs978804 rs2254546 rs2736340 rs2618473 rs7829381 rs1600250 rs4840565 rs1600252 rs11250140 rs2736342 rs4840567 rs1478900 rs1478901 rs9693589 rs7822109 rs13277113 rs9650624 rs2736343 rs2251056 rs2736344 rs9694294 rs1382567 rs4840568 rs922483 rs2250788 rs13272061 rs2736345 rs2618476 rs998683 rs998682 rs1478895 rs2618481 rs2618480 rs2250412 …
H14	* rs2618479 rs1478887 rs2618478
H15	* rs57032696 rs138543305 rs55860742 rs2898281 rs7012393 rs7016396 rs2618471 rs2736346 rs2736347 rs2618469 rs7017022 rs2409781 rs1600249 rs1585729 rs55718444 rs13275864 rs2736350 rs2618467 rs10100215 rs6980884
H16	* rs12155745 rs111965253 rs73537757 rs2280804 rs1060701 rs2280805 rs75153348 rs11784016 rs4629826 rs2736353 rs76154097 rs2409782 rs4840570 rs2252729 rs2736354 rs2618458 rs2618457 rs4841545 rs2736355 rs7005030 rs6993775 rs2736356 rs2618456 rs2618455
H17	* rs12674768 rs11990277 rs2736359 rs11250141 rs35822699 rs11250142 rs12677903 rs17153385 rs2736360 rs77072957 rs11781400 rs4841546 rs73209286 rs4841548 rs2618451 rs2618450 rs11250143 rs11991127 rs2618448
H18	* rs77743132 rs76938695 rs2618446 rs2618445 rs2729940 rs2252797 rs2898282 rs2021819 rs2618443 rs2252534 rs1382566 rs73209290
H19	* rs56018504 rs11250144 rs12677843 rs7814834 rs76470554 rs56387409 rs2264306 rs12548884 rs76297890 rs2264866 rs2249260 rs2249259 rs4841550 rs111689966 rs2729934 rs2618437 rs2618435 rs58373594 rs2249040 rs57240873 rs67934857 rs2248932 rs2248909 rs7844858 rs9329246 rs62489135 rs62489136 rs2248700 rs2248699 rs2248696 rs7002570 rs62489137 rs17153419 rs1478898 rs1478897 rs7014565 rs2409784 rs2248325 r…
H20	* rs11987137 rs7824640 rs11779613 rs11779639 rs11786737
H21	* rs2306232 rs73195285 rs17806523 rs6999912 rs3816668 rs4841553 rs3808499 rs73195287 rs34078632 rs73195288 rs73195289 rs922484 rs922485 rs4841554
H22	* rs13254325 rs73195292 rs936550
H23	* rs4841556 rs17744726 rs73195298 rs62490880 rs2306234
H24	* rs17153454 rs62490881 rs7814414 rs4841557 rs4841558 rs7007439 rs6983727 rs7011778 rs6988443 rs11785333 rs11785335 rs4841559 rs36048422 rs34190028 rs11783065 rs10098664 rs76738826 rs2898289 rs62490888 rs4841561 rs11250148 rs10109802 rs35401006 rs13262953 rs7834638 rs2279169 rs62490890 rs10097005 rs10097015 rs1042689 rs1042701 rs7843987 rs7840433 rs2250986 rs62490891 rs7822958 rs7823100 rs7823101…
H25	* rs3793447 rs6991343 rs12682006 rs28670937 rs34128040 rs13282919 rs7832609 rs7008915 rs7018283 rs10956231 rs10441518 rs728532 rs2384915 rs10112171 rs12550607 rs12545710 rs7357374 rs7357375 rs72720529
H26	* rs71516763 rs3763593 rs6995096 rs60494467 rs4870935 rs72720531 rs10106942 rs72720532 rs55992026 rs9987342 rs73348122 rs72720533 rs13262348 rs28867439 rs7015295 rs7844453 rs4871570 rs7833107 rs34694976 rs112020421 rs6997862 rs76368133 rs10112583 rs74785124 rs7836506 rs7836761 rs7836427 rs34737949 rs76166283 rs13267325 rs7831515 rs35861494 rs6470338 rs11986135 rs13273034 rs72720536 rs6984988 rs57…
H27	* rs4601329 rs35336507 rs35955519 rs117888045 rs72720569 rs147913679 rs74343026 rs12675943 rs10110845 rs6984563 rs868227 rs4006772 rs10091027 rs10956233 rs72720571 rs11994861 rs73704562 rs7008482
H28	* rs13266756 rs77120988 rs7009033 rs79737036 rs34313605 rs10283134
H29	* rs6997329 rs7827795 rs7017794 rs16900488 rs7002315 rs56920013 rs10956234 rs117138138 rs10956235 rs16900491 rs58527250 rs10090347 rs59099103 rs10093274 rs79137969 rs7841990 rs55927076 rs4604454 rs74665435 rs78856090 rs6991820 rs76232854 rs78992933 rs6995986 rs7016797 rs77090051 rs6985382 rs112484702 rs10956236 rs7011185 rs74315899 rs11779422 rs111293055 rs112660679 rs7844459 rs4534140 rs4339663 …
H30	* rs10086862 rs55792228 rs60324416 rs202062678 rs71510325 rs111470319 rs73351278 rs13262218 rs7831918 rs6470348 rs4565472 rs16900516 rs4242367 rs3812467 rs7003102 rs7007866 rs7008046 rs4871575 rs4871576 rs12542512 rs7843098 rs7812933 rs7813432 rs9297714 rs10101690 rs78655437 rs75930542 rs10755926 rs78187665 rs73336837 rs7387525
H31	* rs111570662 rs5894752 rs4481616 rs10956238 rs6985411 rs4602904 rs17318327 rs16900538 rs144116993 rs7015929 rs4466418 rs17403327 rs7818760 rs17403341 rs7841947 rs6470349 rs12549738 rs6994510 rs78663786 rs6470350 rs80138136 rs6986059 rs7004739 rs7004753 rs7004468 rs6986712 rs35309384 rs13259646 rs75559673 rs10956239 rs7015753 rs78664279 rs10956240 rs13274361 rs72720592 rs12545259 rs11777625 rs487…
H32	* rs34225920 rs10099164
H33	* rs2073821 rs7324 rs586977 rs590504 rs674908 rs11243990 rs488087 rs491904 rs526855 rs2283134 rs6597598 rs7044003
H34	* rs10121942 rs509064 rs534629 rs625186 rs685959 rs577374280 rs35170354 rs687753 rs563864 rs594608 rs28758507 rs605988 rs605990 rs35362440 rs35323320 rs3761829 rs487561 rs607809
H35	* rs4320932 rs10840442 rs7948458
H36	* rs7110099 rs11602347 rs11564725 rs11564724 rs11564722 rs10840452 rs2000993 rs3842767 rs3842763 rs3842762 rs3842761 rs3842756 rs3842755 rs3842754 rs3842753 rs3842752
H37	* rs3842749 rs3842748 rs689 rs3842729 rs3842727
H38	* rs2070762 rs4072824 rs7479936 rs4072826 rs12419447 rs6357 rs67482701 rs4074905 rs4930043 rs11564714
H39	* rs6356 rs7925375 rs11564713
H40	* rs118096785 rs147673442 rs35246340 rs59134929 rs72865050 rs4757510 rs10766392 rs9633836 rs10832783 rs76990966 rs7110094 rs2355016 rs4757511 rs71484767 rs3741203 rs72865058 rs1557765 rs7118875 rs1557764 rs77273626 rs10832784 rs11828705 rs10766393 rs10734252 rs74728365 rs10832785 rs1002227 rs11604345 rs1002226 rs2214295 rs4757512 rs10766394 rs10734253 rs10766395 rs72865072 rs2285676 rs5210 rs5213…
H41	* rs77023203 rs75780827 rs35762444
H42	* rs7124355 rs10766396 rs77208743 rs7112030 rs7112138 rs8192690 rs1109591 rs41282912 rs17846719 rs4148646 rs17846770 rs8192691 rs739689 rs757111 rs12288315 rs4148644 rs757110 rs17846764 rs1799859 rs4148642 rs17846760 rs7927686 rs11024275 rs7937774 rs12292288 rs56731620 rs12293803 rs4148641 rs56003324 rs4148640 rs2074312 rs2074311 rs2074310 rs7935408 rs12422139 rs7932833 rs4148639 rs4148638 rs7286…
H43	* rs2073583 rs4148636 rs739688 rs2077144 rs2077655 rs2077654
H44	* rs1319447 rs4148634 rs2106865 rs10766397 rs2237993 rs2237992 rs7947462
H45	* rs7932122 rs7926934 rs7939973 rs4757516 rs12280281 rs12280242 rs10766398 rs1805036 rs2355017 rs2074309 rs4148632 rs4148631 rs4148630 rs1800852 rs1800851 rs4148627 rs73423040 rs1801261 rs4148626 rs12293228 rs4148625 rs2074316 rs2074315 rs7943890 rs7944045 rs6486367
H46	* rs6486368 rs2237991 rs916829
H47	* rs916828 rs2299641 rs2299640
H48	* rs2299639 rs4757517 rs2237990
H49	* rs929235 rs4756888 rs2237989 rs12279699 rs2299638 rs4148624 rs2237988 rs11024284 rs1974501 rs916827 rs929234 rs2017646 rs2237987 rs2017649 rs4281466 rs2237984 rs10832786 rs7933498 rs7936872 rs1799854 rs4148622 rs1799858 rs2283262 rs4148621 rs4148620
H50	* rs2074308 rs4148618 rs4148617 rs7108578 rs7119439 rs7106053 rs11024286 rs17775256 rs3781950 rs12417170 rs10832788 rs2237983 rs10832789 rs2237982 rs2237981 rs2237980 rs2237979 rs886293 rs2283261 rs757109 rs873314 rs2237978 rs2073587 rs886292 rs7117162 rs72866890 rs2040653 rs10766399 rs10766400 rs11024290 rs11821723 rs7950189 rs7947326 rs7932043 rs12794627 rs4459286 rs7934185 rs12786125 rs722341 …
H51	* rs80184982 rs79944245 rs2283253
H52	* rs34731885 rs2188966 rs72868439 rs3758949
H53	* rs3758948 rs3758947 rs6486371 rs12807605 rs985572 rs10832792 rs34620691 rs4757521 rs1859091 rs4757522 rs10832793 rs11823850 rs7943395 rs7936673 rs4757523 rs56317689 rs4757524 rs10766404 rs66902740 rs10741728 rs10766405 rs10766406
H54	* rs4757525 rs1076204 rs2355018 rs886294 rs12278908 rs12278956
H55	* rs73228105 rs1134464 rs12815613 rs111389084 rs56280478 rs2254779 rs67075643 rs111775768 rs66627474 rs148608463 rs111474511 rs142632970 rs55956549 rs73228108 rs2255531 rs7139079 rs2464190 rs1169289 rs1169288 rs2244608 rs1169286 rs56357425 rs56132398 rs11065381 rs1169284 rs7979473 rs7979478 rs1183910 rs55660034 rs112026919 rs11065384 rs7970695 rs11065385 rs150427328 rs144219372 rs9738226 rs560469…
H56	* rs55691424 rs1169296
H57	* rs1169299 rs34565150 rs55961602 rs2393774 rs56360386 rs1169300 rs2071190 rs1169301 rs56348580 rs1169302 rs2264782 rs10849828 rs2259852 rs2259820 rs2464196 rs2464195 rs2259816 rs56097722 rs1169303 rs55834942 rs1169304 rs76003406 rs11065388 rs3999413 rs1882149 rs1169306 rs1169307 rs735396 rs1169309 rs1169310 rs41279096 rs41279100 rs1169311 rs117509570 rs56383076 rs1169312 rs3751151 rs3751150 rs73…
H58	* rs116246642 rs17615729 rs9581942 rs11619319 rs7990579 rs4771189 rs2297316 rs2297317 rs35369009 rs9551420 rs61944003 rs2293940 rs2293941 rs2293942 rs2293943 rs61944004 rs61944005 rs3812861 rs7331478 rs9581943 rs9512918 rs4430606 rs1124607 rs4002828 rs61944006 rs4415872 rs4581569 rs57247118 rs73169687 rs60353775 rs9805632 rs75034644 rs9554205 rs7981781 rs9319402 rs7982864 rs58572472 rs11620388 rs…
H59	* rs112032159 rs6017325 rs4810424 rs113856630 rs6513926 rs79615084 rs77242330 rs6031537 rs35333919 rs6031538 rs6031539 rs6017326 rs113207370 rs2144907 rs35880927 rs34643368 rs11699154 rs11699172 rs11697761 rs149266751 rs4812828 rs1884613 rs1884614 rs6031543 rs6017328 rs6031544 rs6031545 rs7347680 rs147258225 rs4810425 rs146481055 rs7272344 rs11508793 rs11508794 rs11508795 rs74749453 rs11508796 rs…
H60	* rs75684081 rs6031551 rs16988991 rs6031552 rs11696298 rs73109981 rs73109984 rs73109988 rs77417744 rs34203881
H61	* rs73109991 rs4812830 rs6130597 rs112271987 rs12480772 rs140386493 rs113810779 rs143314706 rs6130598 rs11696456 rs11696615 rs12625671 rs6073416 rs35365632
H62	* rs6031553 rs6130599
H63	* rs55886102 rs13039863 rs6103716 rs6031558 rs6073418 rs74361268 rs4810426 rs6031563 rs36112520 rs6065725
H64	* rs6073420 rs6031572 rs6073421 rs6103720 rs6017335 rs78916930 rs56307709 rs76422097 rs112593405 rs6073424 rs6073425 rs4364072
H65	* rs6031576 rs6031577 rs6130605 rs6130606 rs6124638 rs6130607 rs6031579
H66	* rs2425634 rs2425635 rs6130608 rs2425637 rs717247 rs2868094 rs2425638 rs2425639
H67	* rs2425640 rs13433202 rs3787349
H68	* rs3212172 rs1800963
H69	* rs113725562 rs2071197 rs8116574 rs2071199 rs2071200 rs3181209 rs6130609 rs62206820 rs736820 rs736821 rs736822 rs2868095 rs3212179 rs3212180 rs736824 rs745975 rs736823 rs3212183 rs3212184 rs55934816 rs6093976 rs8114057 rs8121034 rs8122476 rs11574730 rs11574731
H70	* rs11574733 rs73909506 rs6031587
H71	* rs142773928 rs11574736 rs3212197 rs74173200 rs11086925 rs11574740 rs35121150 rs3212208
H72	* rs74173201 rs11086926
H73	* rs112291298 rs6103737 rs73909510 rs12480807
H74	* rs62206859 rs6103738 rs6031606
